# Radiologist observations of chest X-rays (CXR) predict sputum smear microscopy status in TB Portals, a real-world database of tuberculosis (TB) cases

**DOI:** 10.1101/2022.04.21.22273975

**Authors:** Gabriel Rosenfeld, Andrei Gabrielian, Alyssa Meyer, Alex Rosenthal

## Abstract

The Tuberculosis (TB) Portals is an international program of 14 countries connecting clinical, genomic, and radiologist specialists to develop an openly available repository of deidentified TB cases with multi-modal data such as case clinical characteristics, pathogen genomics, and radiomics. This real-world data resource contains over 4000 TB cases, principally drug resistant cases, with over 4000 chest X-rays (CXR) images. The scope of curated data offers a case-focused perspective into the drivers of disease incorporating the chronological context of the presented CXR data. Here, we analyze a cohort consisting of new TB cases to understand the relationship between baseline sputum microscopy status and nearby Chest X rays images. The Timika score, a lung biomarker of disease severity, was derived for each CXR using available radiologist observations. The Timika score along with the radiologist observations were compared for predictive performance of baseline sputum microscopy status. Baseline sputum microscopy status is a useful marker of pre-treatment disease severity and infectiousness. The modeling results support that both the radiologist observations as well as Timika score are predictive of smear status and that Timika score performs similarly to the top 5 radiologist features by feature selection. Moreover, inferential statistical analysis identifies the factors having the greatest association with sputum smear positivity such as presence of radiologist observations in both lungs, presence of cavity, presence of nodule, and Timika score itself. The results are consistent with prior reports showing Timika Score utility for predicting baseline sputum smear and disease status. We report testing of Timika Score on the largest, openly available real-world dataset of TB cases that can serve as a reference to explore extant and new TB disease severity scores bridging radiological, microbiological, and clinical data. To illustrate, we visualize Timika score from images in our database with other cases characteristics demonstrating that this score captures lung biomarker status consistent with known clinical risk factors.
