## Supplemental Table 1 for "Radiologist observations of chest X-rays (CXR) predict sputum smear microscopy status in TB Portals, a real-world database of tuberculosis (TB) cases"

### Sheet: Sheet1
	Negative (N=259)	1 to 9 in 100 (1-9/100) (N=29)	10 to 99 in 100 (1+) (N=144)	1 to 9 in 1 (2+) (N=60)	10 to 99 in 1 (3+) (N=58)	More than 99 in 1 (4+) (N=22)	Total (N=572)	p value
registration_date								0.007
- 2010	3 (1.2%)	0 (0.0%)	0 (0.0%)	0 (0.0%)	0 (0.0%)	0 (0.0%)	3 (0.5%)
- 2011	8 (3.1%)	0 (0.0%)	0 (0.0%)	0 (0.0%)	0 (0.0%)	0 (0.0%)	8 (1.4%)
- 2012	6 (2.3%)	1 (3.4%)	0 (0.0%)	0 (0.0%)	0 (0.0%)	0 (0.0%)	7 (1.2%)
- 2013	2 (0.8%)	1 (3.4%)	1 (0.7%)	0 (0.0%)	1 (1.7%)	0 (0.0%)	5 (0.9%)
- 2014	4 (1.5%)	0 (0.0%)	1 (0.7%)	2 (3.3%)	1 (1.7%)	0 (0.0%)	8 (1.4%)
- 2015	7 (2.7%)	3 (10.3%)	3 (2.1%)	4 (6.7%)	3 (5.2%)	0 (0.0%)	20 (3.5%)
- 2016	15 (5.8%)	1 (3.4%)	6 (4.2%)	4 (6.7%)	3 (5.2%)	0 (0.0%)	29 (5.1%)
- 2017	60 (23.2%)	6 (20.7%)	25 (17.4%)	10 (16.7%)	9 (15.5%)	2 (9.1%)	112 (19.6%)
- 2018	62 (23.9%)	4 (13.8%)	33 (22.9%)	11 (18.3%)	19 (32.8%)	7 (31.8%)	136 (23.8%)
- 2019	68 (26.3%)	10 (34.5%)	61 (42.4%)	23 (38.3%)	8 (13.8%)	13 (59.1%)	183 (32.0%)
- 2020	24 (9.3%)	3 (10.3%)	14 (9.7%)	6 (10.0%)	14 (24.1%)	0 (0.0%)	61 (10.7%)
age_of_onset								0.274
- Mean (SD)	39.911 (16.249)	38.069 (16.899)	42.806 (14.888)	42.850 (14.830)	41.586 (14.015)	44.773 (15.024)	41.212 (15.561)
- Range	6.000 - 86.000	16.000 - 73.000	16.000 - 82.000	18.000 - 81.000	19.000 - 81.000	23.000 - 68.000	6.000 - 86.000
bmi								0.053
- N-Miss	126	7	86	28	23	18	288
- Mean (SD)	21.417 (3.680)	20.991 (3.906)	20.662 (3.554)	20.300 (4.053)	19.780 (3.652)	24.875 (7.125)	20.951 (3.806)
- Range	14.000 - 35.100	14.800 - 32.000	14.600 - 30.100	13.600 - 36.500	15.200 - 30.600	15.900 - 30.800	13.600 - 36.500
gender								0.06
- Female	92 (35.5%)	7 (24.1%)	38 (26.4%)	15 (25.0%)	12 (20.7%)	10 (45.5%)	174 (30.4%)
- Male	167 (64.5%)	22 (75.9%)	106 (73.6%)	45 (75.0%)	46 (79.3%)	12 (54.5%)	398 (69.6%)
country								< 0.001
- Azerbaijan	0 (0.0%)	0 (0.0%)	0 (0.0%)	1 (1.7%)	0 (0.0%)	0 (0.0%)	1 (0.2%)
- Belarus	75 (29.0%)	5 (17.2%)	9 (6.2%)	1 (1.7%)	7 (12.1%)	0 (0.0%)	97 (17.0%)
- Georgia	150 (57.9%)	8 (27.6%)	108 (75.0%)	39 (65.0%)	30 (51.7%)	22 (100.0%)	357 (62.4%)
- India	0 (0.0%)	1 (3.4%)	4 (2.8%)	1 (1.7%)	1 (1.7%)	0 (0.0%)	7 (1.2%)
- Kazakhstan	13 (5.0%)	1 (3.4%)	1 (0.7%)	2 (3.3%)	3 (5.2%)	0 (0.0%)	20 (3.5%)
- Moldova	1 (0.4%)	0 (0.0%)	0 (0.0%)	0 (0.0%)	0 (0.0%)	0 (0.0%)	1 (0.2%)
- Romania	10 (3.9%)	10 (34.5%)	11 (7.6%)	10 (16.7%)	6 (10.3%)	0 (0.0%)	47 (8.2%)
- Ukraine	10 (3.9%)	4 (13.8%)	11 (7.6%)	6 (10.0%)	11 (19.0%)	0 (0.0%)	42 (7.3%)
type_of_resistance								0.054
- MDR non XDR	78 (30.1%)	15 (51.7%)	50 (34.7%)	21 (35.0%)	23 (39.7%)	3 (13.6%)	190 (33.2%)
- Mono DR	22 (8.5%)	2 (6.9%)	11 (7.6%)	8 (13.3%)	10 (17.2%)	3 (13.6%)	56 (9.8%)
- Poly DR	14 (5.4%)	1 (3.4%)	7 (4.9%)	6 (10.0%)	2 (3.4%)	2 (9.1%)	32 (5.6%)
- Sensitive	125 (48.3%)	9 (31.0%)	72 (50.0%)	18 (30.0%)	19 (32.8%)	13 (59.1%)	256 (44.8%)
- XDR	20 (7.7%)	2 (6.9%)	4 (2.8%)	7 (11.7%)	4 (6.9%)	1 (4.5%)	38 (6.6%)
outcome								0.31
- Completed	23 (8.9%)	1 (3.4%)	5 (3.5%)	3 (5.0%)	3 (5.2%)	1 (4.5%)	36 (6.3%)
- Cured	180 (69.5%)	22 (75.9%)	102 (70.8%)	38 (63.3%)	37 (63.8%)	15 (68.2%)	394 (68.9%)
- Died	13 (5.0%)	2 (6.9%)	11 (7.6%)	9 (15.0%)	5 (8.6%)	1 (4.5%)	41 (7.2%)
- Failure	8 (3.1%)	0 (0.0%)	11 (7.6%)	4 (6.7%)	3 (5.2%)	3 (13.6%)	29 (5.1%)
- Lost to follow up	22 (8.5%)	2 (6.9%)	10 (6.9%)	5 (8.3%)	4 (6.9%)	2 (9.1%)	45 (7.9%)
- Still on treatment	8 (3.1%)	2 (6.9%)	4 (2.8%)	1 (1.7%)	3 (5.2%)	0 (0.0%)	18 (3.1%)
- Unknown	5 (1.9%)	0 (0.0%)	1 (0.7%)	0 (0.0%)	3 (5.2%)	0 (0.0%)	9 (1.6%)
current_smoker								0.355
- N-Miss	176	14	98	36	30	18	372
- No	20 (24.1%)	7 (46.7%)	11 (23.9%)	8 (33.3%)	6 (21.4%)	2 (50.0%)	54 (27.0%)
- Yes	63 (75.9%)	8 (53.3%)	35 (76.1%)	16 (66.7%)	22 (78.6%)	2 (50.0%)	146 (73.0%)
overall_timika								< 0.001
- Mean (SD)	30.865 (26.551)	38.172 (28.077)	42.319 (30.009)	53.467 (27.173)	58.690 (30.985)	53.000 (30.198)	40.163 (29.813)
- Range	0.000 - 125.000	3.000 - 110.000	0.000 - 116.000	3.000 - 105.000	5.000 - 133.000	6.000 - 118.000	0.000 - 133.000
