## Supplemental Table 2 for "Radiologist observations of chest X-rays (CXR) predict sputum smear microscopy status in TB Portals, a real-world database of tuberculosis (TB) cases"

### Sheet: Sheet1
	Overall (N=1761)
registration_date
- 2008	2 (0.1%)
- 2009	11 (0.6%)
- 2010	42 (2.4%)
- 2011	59 (3.4%)
- 2012	74 (4.2%)
- 2013	85 (4.8%)
- 2014	61 (3.5%)
- 2015	155 (8.8%)
- 2016	131 (7.4%)
- 2017	310 (17.6%)
- 2018	340 (19.3%)
- 2019	345 (19.6%)
- 2020	146 (8.3%)
age_of_onset
- Mean (SD)	41.746 (14.795)
- Range	5.000 - 93.000
bmi
- N-Miss	489
- Mean (SD)	21.336 (3.932)
- Range	11.700 - 40.700
gender
- Female	548 (31.1%)
- Male	1213 (68.9%)
country
- Azerbaijan	18 (1.0%)
- Belarus	598 (34.0%)
- Georgia	574 (32.6%)
- India	18 (1.0%)
- Kazakhstan	203 (11.5%)
- Moldova	80 (4.5%)
- Romania	134 (7.6%)
- Ukraine	136 (7.7%)
type_of_resistance
- MDR non XDR	754 (42.8%)
- Mono DR	118 (6.7%)
- Poly DR	78 (4.4%)
- Sensitive	514 (29.2%)
- XDR	297 (16.9%)
outcome
- Completed	171 (9.7%)
- Cured	987 (56.0%)
- Died	126 (7.2%)
- Failure	128 (7.3%)
- Lost to follow up	151 (8.6%)
- Still on treatment	169 (9.6%)
- Unknown	29 (1.6%)
