## Supplemental Table 3 for "Radiologist observations of chest X-rays (CXR) predict sputum smear microscopy status in TB Portals, a real-world database of tuberculosis (TB) cases"

### Sheet: Sheet1
	Negative (N=259)	1 to 9 in 100 (1-9/100) (N=29)	10 to 99 in 100 (1+) (N=144)	1 to 9 in 1 (2+) (N=60)	10 to 99 in 1 (3+) (N=58)	More than 99 in 1 (4+) (N=22)	Total (N=572)	p value
both_lungs								0.001
- Yes	110 (42.5%)	13 (44.8%)	72 (50.0%)	39 (65.0%)	38 (65.5%)	15 (68.2%)	287 (50.2%)
- No	149 (57.5%)	16 (55.2%)	72 (50.0%)	21 (35.0%)	20 (34.5%)	7 (31.8%)	285 (49.8%)
mean_collapse								0.546
- Mean (SD)	0.329 (3.192)	1.218 (4.290)	0.245 (1.976)	0.306 (1.977)	0.135 (0.502)	0.030 (0.142)	0.319 (2.639)
- Range	0.000 - 50.000	0.000 - 16.667	0.000 - 22.500	0.000 - 15.000	0.000 - 3.000	0.000 - 0.667	0.000 - 50.000
mean_smallcavity								< 0.001
- Mean (SD)	0.393 (1.136)	0.833 (2.103)	1.050 (1.959)	1.589 (2.527)	1.009 (1.780)	2.712 (5.110)	0.858 (1.999)
- Range	0.000 - 5.833	0.000 - 10.833	0.000 - 10.000	0.000 - 15.000	0.000 - 8.333	0.000 - 23.333	0.000 - 23.333
mean_mediumcavity								< 0.001
- Mean (SD)	0.292 (1.162)	1.006 (3.614)	0.880 (2.241)	1.014 (2.746)	1.698 (3.144)	1.705 (2.915)	0.749 (2.196)
- Range	0.000 - 8.333	0.000 - 19.167	0.000 - 11.667	0.000 - 14.167	0.000 - 16.667	0.000 - 8.333	0.000 - 19.167
mean_largecavity								0.003
- Mean (SD)	0.145 (1.220)	0.960 (3.149)	0.243 (1.314)	1.008 (2.972)	1.083 (4.131)	0.455 (2.132)	0.409 (2.125)
- Range	0.000 - 15.833	0.000 - 15.833	0.000 - 9.167	0.000 - 13.333	0.000 - 28.167	0.000 - 10.000	0.000 - 28.167
mean_lowden								< 0.001
- Mean (SD)	2.672 (4.286)	5.437 (7.268)	4.434 (5.712)	5.464 (8.221)	3.310 (4.766)	5.705 (9.233)	3.730 (5.719)
- Range	0.000 - 26.167	0.000 - 30.000	0.000 - 27.500	0.000 - 48.167	0.000 - 18.333	0.000 - 38.500	0.000 - 48.167
mean_medden								0.231
- Mean (SD)	2.261 (5.386)	4.649 (8.930)	2.456 (5.307)	2.889 (3.722)	3.638 (7.364)	2.477 (5.068)	2.645 (5.679)
- Range	0.000 - 65.000	0.000 - 39.000	0.000 - 33.333	0.000 - 12.500	0.000 - 50.000	0.000 - 20.000	0.000 - 65.000
mean_highden								0.255
- Mean (SD)	0.198 (0.754)	1.213 (6.056)	0.513 (3.534)	0.192 (0.683)	0.491 (1.709)	0.000 (0.000)	0.350 (2.364)
- Range	0.000 - 8.333	0.000 - 32.667	0.000 - 39.167	0.000 - 3.667	0.000 - 10.000	0.000 - 0.000	0.000 - 39.167
mean_smallnodule								0.163
- Mean (SD)	4.896 (8.298)	2.787 (4.145)	5.705 (8.370)	5.039 (7.278)	6.865 (8.955)	7.682 (7.520)	5.314 (8.122)
- Range	0.000 - 59.333	0.000 - 20.833	0.000 - 66.667	0.000 - 33.167	0.000 - 34.833	0.000 - 28.500	0.000 - 66.667
mean_mediumnodule								0.341
- Mean (SD)	1.884 (3.957)	1.483 (2.499)	1.118 (2.902)	1.636 (3.560)	1.957 (4.131)	0.894 (2.614)	1.614 (3.589)
- Range	0.000 - 30.000	0.000 - 10.333	0.000 - 18.333	0.000 - 19.167	0.000 - 27.500	0.000 - 11.667	0.000 - 30.000
mean_largenodule								0.372
- Mean (SD)	0.160 (0.641)	0.132 (0.518)	0.047 (0.278)	0.181 (0.534)	0.273 (1.572)	0.038 (0.178)	0.139 (0.707)
- Range	0.000 - 5.000	0.000 - 2.500	0.000 - 2.500	0.000 - 2.500	0.000 - 11.667	0.000 - 0.833	0.000 - 11.667
mean_hugenodule								0.648
- Mean (SD)	0.022 (0.206)	0.000 (0.000)	0.000 (0.000)	0.042 (0.323)	0.043 (0.328)	0.000 (0.000)	0.019 (0.202)
- Range	0.000 - 2.500	0.000 - 0.000	0.000 - 0.000	0.000 - 2.500	0.000 - 2.500	0.000 - 0.000	0.000 - 2.500
mean_lowgroundglassdensityactivefreshnodules								0.297
- Mean (SD)	4.683 (8.706)	2.425 (3.979)	4.336 (7.386)	4.203 (6.459)	6.261 (9.407)	6.455 (6.923)	4.659 (8.018)
- Range	0.000 - 65.000	0.000 - 20.167	0.000 - 63.167	0.000 - 29.500	0.000 - 34.667	0.000 - 23.167	0.000 - 65.000
mean_fibroticnodule								0.897
- Mean (SD)	2.178 (3.567)	1.891 (2.574)	2.435 (4.180)	2.328 (4.001)	2.710 (3.831)	2.030 (2.427)	2.292 (3.718)
- Range	0.000 - 35.833	0.000 - 10.333	0.000 - 24.000	0.000 - 20.500	0.000 - 23.333	0.000 - 7.500	0.000 - 35.833
mean_calcsequella								0.095
- Mean (SD)	0.103 (0.324)	0.057 (0.196)	0.100 (0.432)	0.367 (1.659)	0.167 (0.509)	0.129 (0.349)	0.135 (0.646)
- Range	0.000 - 2.500	0.000 - 0.833	0.000 - 4.333	0.000 - 12.500	0.000 - 2.833	0.000 - 1.333	0.000 - 12.500
both_collapse1								0.027
- FALSE	259 (100.0%)	28 (96.6%)	144 (100.0%)	59 (98.3%)	58 (100.0%)	22 (100.0%)	570 (99.7%)
- TRUE	0 (0.0%)	1 (3.4%)	0 (0.0%)	1 (1.7%)	0 (0.0%)	0 (0.0%)	2 (0.3%)
both_smallcavity1								0.004
- FALSE	253 (97.7%)	28 (96.6%)	135 (93.8%)	53 (88.3%)	50 (86.2%)	21 (95.5%)	540 (94.4%)
- TRUE	6 (2.3%)	1 (3.4%)	9 (6.2%)	7 (11.7%)	8 (13.8%)	1 (4.5%)	32 (5.6%)
both_mediumcavity1								0.001
- FALSE	258 (99.6%)	28 (96.6%)	142 (98.6%)	59 (98.3%)	53 (91.4%)	22 (100.0%)	562 (98.3%)
- TRUE	1 (0.4%)	1 (3.4%)	2 (1.4%)	1 (1.7%)	5 (8.6%)	0 (0.0%)	10 (1.7%)
both_largecavity1								0.128
- FALSE	259 (100.0%)	29 (100.0%)	144 (100.0%)	59 (98.3%)	58 (100.0%)	22 (100.0%)	571 (99.8%)
- TRUE	0 (0.0%)	0 (0.0%)	0 (0.0%)	1 (1.7%)	0 (0.0%)	0 (0.0%)	1 (0.2%)
both_isanylargecavitymult								0.424
- FALSE	259 (100.0%)	29 (100.0%)	143 (99.3%)	60 (100.0%)	57 (98.3%)	22 (100.0%)	570 (99.7%)
- TRUE	0 (0.0%)	0 (0.0%)	1 (0.7%)	0 (0.0%)	1 (1.7%)	0 (0.0%)	2 (0.3%)
both_multiplecavitiesbeseen								0.085
- FALSE	256 (98.8%)	28 (96.6%)	138 (95.8%)	56 (93.3%)	54 (93.1%)	22 (100.0%)	554 (96.9%)
- TRUE	3 (1.2%)	1 (3.4%)	6 (4.2%)	4 (6.7%)	4 (6.9%)	0 (0.0%)	18 (3.1%)
both_lowden1								0.096
- FALSE	231 (89.2%)	24 (82.8%)	122 (84.7%)	45 (75.0%)	47 (81.0%)	18 (81.8%)	487 (85.1%)
- TRUE	28 (10.8%)	5 (17.2%)	22 (15.3%)	15 (25.0%)	11 (19.0%)	4 (18.2%)	85 (14.9%)
both_medden1								0.103
- FALSE	231 (89.2%)	25 (86.2%)	123 (85.4%)	48 (80.0%)	45 (77.6%)	21 (95.5%)	493 (86.2%)
- TRUE	28 (10.8%)	4 (13.8%)	21 (14.6%)	12 (20.0%)	13 (22.4%)	1 (4.5%)	79 (13.8%)
both_highden1								0.068
- FALSE	257 (99.2%)	28 (96.6%)	141 (97.9%)	59 (98.3%)	54 (93.1%)	22 (100.0%)	561 (98.1%)
- TRUE	2 (0.8%)	1 (3.4%)	3 (2.1%)	1 (1.7%)	4 (6.9%)	0 (0.0%)	11 (1.9%)
both_smallnodule1								0.046
- FALSE	180 (69.5%)	19 (65.5%)	95 (66.0%)	32 (53.3%)	30 (51.7%)	12 (54.5%)	368 (64.3%)
- TRUE	79 (30.5%)	10 (34.5%)	49 (34.0%)	28 (46.7%)	28 (48.3%)	10 (45.5%)	204 (35.7%)
both_mediumnodule1								0.068
- FALSE	229 (88.4%)	26 (89.7%)	129 (89.6%)	50 (83.3%)	45 (77.6%)	22 (100.0%)	501 (87.6%)
- TRUE	30 (11.6%)	3 (10.3%)	15 (10.4%)	10 (16.7%)	13 (22.4%)	0 (0.0%)	71 (12.4%)
both_largenodule1								0.634
- FALSE	257 (99.2%)	29 (100.0%)	142 (98.6%)	58 (96.7%)	57 (98.3%)	22 (100.0%)	565 (98.8%)
- TRUE	2 (0.8%)	0 (0.0%)	2 (1.4%)	2 (3.3%)	1 (1.7%)	0 (0.0%)	7 (1.2%)
both_hugenodule1
- FALSE	259 (100.0%)	29 (100.0%)	144 (100.0%)	60 (100.0%)	58 (100.0%)	22 (100.0%)	572 (100.0%)
- TRUE	0 (0.0%)	0 (0.0%)	0 (0.0%)	0 (0.0%)	0 (0.0%)	0 (0.0%)	0 (0.0%)
both_calcnod								0.019
- FALSE	241 (93.1%)	28 (96.6%)	126 (87.5%)	49 (81.7%)	50 (86.2%)	17 (77.3%)	511 (89.3%)
- TRUE	18 (6.9%)	1 (3.4%)	18 (12.5%)	11 (18.3%)	8 (13.8%)	5 (22.7%)	61 (10.7%)
both_noncalcnod								0.129
- FALSE	200 (77.2%)	23 (79.3%)	109 (75.7%)	37 (61.7%)	39 (67.2%)	15 (68.2%)	423 (74.0%)
- TRUE	59 (22.8%)	6 (20.7%)	35 (24.3%)	23 (38.3%)	19 (32.8%)	7 (31.8%)	149 (26.0%)
both_clustnod								0.469
- FALSE	229 (88.4%)	27 (93.1%)	129 (89.6%)	50 (83.3%)	54 (93.1%)	21 (95.5%)	510 (89.2%)
- TRUE	30 (11.6%)	2 (6.9%)	15 (10.4%)	10 (16.7%)	4 (6.9%)	1 (4.5%)	62 (10.8%)
both_multnod								0.171
- FALSE	220 (84.9%)	24 (82.8%)	121 (84.0%)	44 (73.3%)	43 (74.1%)	17 (77.3%)	469 (82.0%)
- TRUE	39 (15.1%)	5 (17.2%)	23 (16.0%)	16 (26.7%)	15 (25.9%)	5 (22.7%)	103 (18.0%)
both_lowgroundglassdensityactivefreshnodules1								0.301
- FALSE	193 (74.5%)	24 (82.8%)	109 (75.7%)	41 (68.3%)	39 (67.2%)	13 (59.1%)	419 (73.3%)
- TRUE	66 (25.5%)	5 (17.2%)	35 (24.3%)	19 (31.7%)	19 (32.8%)	9 (40.9%)	153 (26.7%)
both_fibroticnodule1								0.070
- FALSE	201 (77.6%)	22 (75.9%)	99 (68.8%)	43 (71.7%)	34 (58.6%)	16 (72.7%)	415 (72.6%)
- TRUE	58 (22.4%)	7 (24.1%)	45 (31.2%)	17 (28.3%)	24 (41.4%)	6 (27.3%)	157 (27.4%)
both_calcsequella1								0.035
- FALSE	254 (98.1%)	29 (100.0%)	138 (95.8%)	54 (90.0%)	56 (96.6%)	22 (100.0%)	553 (96.7%)
- TRUE	5 (1.9%)	0 (0.0%)	6 (4.2%)	6 (10.0%)	2 (3.4%)	0 (0.0%)	19 (3.3%)
overall_timika								< 0.001
- Mean (SD)	30.865 (26.551)	38.172 (28.077)	42.319 (30.009)	53.467 (27.173)	58.690 (30.985)	53.000 (30.198)	40.163 (29.813)
- Range	0.000 - 125.000	3.000 - 110.000	0.000 - 116.000	3.000 - 105.000	5.000 - 133.000	6.000 - 118.000	0.000 - 133.000
