## Supplemental Table 4 for "Radiologist observations of chest X-rays (CXR) predict sputum smear microscopy status in TB Portals, a real-world database of tuberculosis (TB) cases"

### Sheet: Sheet1
patient_id	condition_id
0a0cecd4-eb29-476d-9645-f2d83c5bdc79	00c3e86c-ded3-474f-a931-c598e892c474
9b293434-82ba-4898-80f2-5f2fe6fa5032	00f17e29-6d87-41cf-9897-683e833e9fcf
0ff6be85-243b-4612-a932-d709b3809632	01374588-24d4-445a-a01d-4be34e25dc75
bfaebe8f-064b-4b2f-ad36-43fae99c4cd2	013be465-cf41-4da3-85d4-69abef867882
d1eb0f76-9dba-4ffa-8114-03d806434b7f	01b78c92-c8f6-4564-b43f-a3a774f3d9eb
db4f72e5-407e-47e2-96e1-d45a3f8e2d04	024c9301-dd27-479e-8988-ddde8c1bb098
a7558b8f-cbd5-4f73-aba8-7c37e58589dc	026879e3-380c-4889-adb8-bd65dd390e8a
e245f093-4950-48bf-bf01-2786acbd5337	03771236-2459-472f-9818-e5ccc29749c8
9cb59238-f78a-4977-8456-22fb87307a2d	038bb121-2b0c-4c18-bcb9-0a68691bb56b
8d72083b-cd3e-49e2-920b-936942c14cd3	04df14c1-7cf0-4859-9a0e-3ec4a260f077
24dbbd89-d022-42ff-a3bb-d158f0ade1ee	050a82fd-8e38-446e-aef9-419874a426d5
ca3f79cd-79c1-41d8-8bc7-075159c690ea	055045a7-dec0-4e43-880e-9952a45c4ad3
8af4a295-63ab-4a4f-a723-0315ef29ea67	05910d46-606b-4f3a-9541-185d3f3082c7
d2152819-c166-4fd4-aa90-d3ce2b771205	05a7e94a-58c6-4787-bbbe-38310b6c12a7
5c44fd03-f92f-4d74-bf3a-c57d13d3ef10	05c55664-f0da-48c8-85cb-91fd80da8e62
b98eeecd-a9ee-4e5e-872a-77c9bc788315	05dedf85-76a7-49b4-b2d1-3be95ec75cb5
58dda064-e815-4ecf-86e0-7b88b1af05e0	062736bb-2c24-475d-8b3b-6e7a8635b44f
8016ca32-3024-4103-8806-81747e4bffe4	06872496-bf66-41f1-84d9-c2678155dd49
10e3d550-2031-4017-acf8-7b3e9e46fae2	079168f9-a0b3-40a8-910d-41407a9009ff
220cfbc0-ddc2-449a-a02b-3de39ea02d86	07b839e6-be69-42ef-8686-ef306f1b9298
18517b3d-055b-40e0-9b38-37e60f81a810	07ccbba6-2fd1-4267-aee0-f39463183bb0
d33304fb-ea62-4812-9503-d90662fc27e0	09bc2033-7975-4326-9268-f8feb53759e9
b27f7036-0131-4d47-a865-133cadc040a2	0abe7022-aba6-46ee-9eb3-66e84d2e4fcc
439e84bc-45e7-4266-a930-66db638f6a9a	0b5a3b8a-549e-4804-b056-151981a4c417
eaeebed4-13ab-4600-8df4-bd61a3bbf26c	0b5afa0c-20b1-4395-a6fb-5d940f040429
b98d196d-7d4b-4411-b073-2260624c9efe	0baff4ba-ec5b-4bc3-a672-6f44bf3406ee
3bb9ec64-4df7-450a-8937-d16c8a699e14	0c49fc74-57a5-4517-8d1a-993096f22e6e
0398a9d7-c3f8-434d-87bf-ea0278e9174e	0d71aa67-5991-4507-854d-bc5b3e0212b4
d5c8d594-e8e4-405a-abe2-057a2cf4b538	0e2c9ed8-7699-4200-bb7a-9ae8ffc5b138
3a699b0a-35f5-46ac-a862-dcd6f62f8737	0e389ae2-4737-44f1-8310-214e25e9d421
7daec0ba-82e1-46cb-8d1e-d755b68b1da1	0f0397f2-8527-4f2f-a593-d598adbcf44f
93863027-7790-4829-afd5-68f5928931bd	0f48c0af-801d-4bf2-a79f-d620fc0c7480
e4d1c483-f5ad-44c6-a3d2-66fd4f28bd6d	0f6bfeb4-b0b8-418c-b393-989c1e708851
70a93ce6-fb58-41bc-a84a-bcab49088b21	0f7f9ebf-5545-4cfb-bf91-c7ef6047ecff
701f31a8-836e-4b66-90d7-48e2eb6101ce	106c1e4d-d5d5-4ab6-9aad-8d496dd882b1
553da643-a2e0-470a-96eb-c1becf13032e	10d86c36-0061-4785-937a-58fe3b0ca2ef
a78affb0-387a-4ab1-bdc1-b5ad807038c0	10e153fa-194f-4091-90a6-d9cd6821a1d8
0399f62d-f877-4ce2-bd2b-6ecefac3e603	1283322a-139b-4ea5-862c-3d11c650c4e8
fcd7df88-e444-4583-8198-fa3960d01b75	12d19f70-45d0-443d-8ab4-845f48c8195c
de1e1da0-c580-4732-9bec-e59923c2ac86	13c5e0f6-aa99-4499-8ed0-11f5e2e3abd3
50a47e43-90e2-4183-8200-71debd5379df	147f064a-f5bd-45ee-90ca-5a0b8bb6da10
c65b2a48-613a-495e-ad39-95342c06836e	14a4028c-2074-4ba3-99df-6ed0c799c89e
2efab73f-1f0b-4ad5-812f-519e2377bb36	161f3f46-0b2d-4520-bbd2-677ebec14d1d
54a89d09-569e-4b8f-80f9-a2dda885f921	16c1b38c-6480-4bd0-a9e1-083129a2ec07
bfafa3e5-a543-42b2-a752-c9b43639c352	16fb4a12-9edf-4e32-94ed-81b00e237e20
46f45ee7-a2e6-464a-a212-68175fe2c49a	17001cf4-0a5a-4241-879f-116ea12a22f3
e7a76a8e-e7be-4943-9899-a9e509e56ad1	1790a000-8325-40ab-812b-ac08a89b1912
95a70ae9-febe-408e-810a-0e62215966dc	17deb697-1ca2-4ebf-a606-84bd2df6e3dc
0f0b6ae3-f994-4df5-a370-1d0fe6d28733	17efcc36-e7f9-4430-b42b-19b2b1c7c6c6
52b1d593-dae1-42d9-b738-d348132e1c87	18137778-5275-4102-835d-03f4eabe133b
5dd4361c-757e-4bbf-a219-878086156bbc	181e7012-86e3-443e-ac92-152d2b2d045f
cb7dc8f7-dfba-4b4e-9093-1346655af66c	181f0c69-5385-4327-8a93-8fd7817b3ece
a8128aa5-6273-4213-85ca-b6370d0b160f	183da263-73df-4a11-9ddd-25a7cfa43652
6970463e-b0e0-4778-9a86-03aaf81ff872	18562ff0-886d-47dc-b990-8c51a23005ac
0152063f-aea2-4e81-a0fe-d897086f37dd	189d7f68-a70d-460e-8d6e-410208c5b267
d6eeb3bd-3151-4cd6-b09c-0c02df101a2c	19a437ed-41bd-43d3-af59-5d342fb6afdc
b59cf9c8-ca78-4c97-abc2-60a2d7f13c32	19ec82df-ee94-49e3-b687-1d4478e04b58
2e5268f8-ec6f-48b4-9970-79cf970a2cb3	19f2f161-97d3-400c-aa5a-e5784a951a8f
91e5fc94-4672-47c7-80ef-4235b43e0d84	1b68e007-a3da-4b89-8aab-83bf638dc64c
7625cda6-8de3-4991-8995-a1fd7736cfad	1c747cfa-149a-426d-89b7-486072deccfc
f278ab41-ca46-47a7-ac27-885859bb99ec	1c758c1e-789d-49aa-bd16-9d27d034d7d3
50c873d2-a612-4c1b-9eed-3edd0b2b5e39	1cbd9396-a983-4096-85c4-ab45636191b5
086369b0-6aaa-4b20-97c0-b2353447f29c	1db24135-d113-42d5-ba5a-9527973e9065
400c71ae-ae2d-425e-abd2-4734216c67b6	1db99f79-f5a2-4074-853c-565376c72e6d
ec2e5670-c7b5-4c12-8150-3ce28c0a520d	1dff79a5-7ba7-4e24-8130-7dbbf66bc3e2
531cf85b-6dda-46f8-92b0-6264a2a90aa9	1e1906be-54c5-4afb-9ee4-e5743bf4c35e
c461963a-6770-47b5-bbcb-7791d974ff71	1e3cb9b9-1b6e-43c0-94b2-ad5b06a0489a
d3dbf618-dcc3-4a2d-8239-e51fc5c0aa5e	1f090a24-4646-4637-a1ea-f5c90e39345f
0fe91d7a-d26d-4ee3-a0b5-10e26a0fb4a4	1f7dc290-35d6-4d61-8e64-94fc6778a096
8356ec93-fb3d-4058-bb57-c13943454dad	1fb78a58-ddcd-4a39-b43f-4286a8cf0972
a3d8a614-594b-4359-996d-c1812531f5bb	202a32f5-7f0d-4665-b7da-766acffbfeae
a87019be-af7d-4218-bea7-bec3cddc09bf	203ffda6-2253-4b74-be1d-409cd246d965
24836bad-6a0c-4966-8647-b4fb1c4ad5cd	206b7008-a288-4c03-9816-2715d13f6e74
c200330b-5943-47df-8310-5d406255012f	20bafdac-4324-4758-885e-b78c8a8155bc
e61da428-d9af-4faa-9132-f6a13a7162f7	20ce2037-25d0-49a6-82ce-57ecce0157b6
fc6e06d7-6a6f-42f9-8995-b4b26b156c38	211421a8-c699-402f-b09f-e34791a95be9
84d55e14-a939-4bdb-8b2a-0cfd3286b118	21df721e-78b9-4783-a9a4-4cb75661983d
4fdd64bd-cb57-4b82-bec2-93bab3c54593	2203b282-1806-403c-b855-d23ca5da8842
7b7c18e6-dc4d-4793-a922-aa6bc7a83d89	221b138b-fe2d-4dfe-974a-220aab3b8024
92141103-7b99-4b3b-b5c5-4e7e0dd834b2	226461f7-c128-4b02-b462-112ecea59fe7
da7e4578-f641-4fcf-8c00-2b356c1d4750	2318bcd0-455b-4169-926d-13bc56b860f8
08287cec-077d-416a-86aa-3f760cf2eec8	239a1a52-8da3-44d9-b2eb-eccbf61df3f6
a69db376-cb2c-4b38-87e0-4ef0ec8b6837	23a61182-eb7e-4e3b-ae10-53446175140b
65258e97-a5f2-4fb7-b9c5-1c8a568f79ab	250a7a45-b962-4bf1-9c6e-0cdc78302481
86723232-da6b-4e68-ae08-5656202fbd6a	25689f49-7b86-4294-8b00-cf6378ceaa57
cee6bcbb-9855-48bc-8581-51a8f4c1bb9b	256b4293-dbb4-4e35-8521-1d419969a394
306d6f40-f2be-403d-9bcc-b0655e477d83	25c41585-6bde-46cb-be7a-6f8bfeaffaa3
1b49f2d6-b655-4133-8a30-950eb14b91b9	25c9e85b-c1df-4496-81ac-c66f08b1d97e
85a7abfb-641f-47ca-90d4-e22a615076e9	26312a34-35da-45c2-b423-08dd174002f1
79304453-30c1-4bc6-a4d9-06cd32707fbc	26d5e3b3-ac0b-4f07-84ea-0a902c7614ae
ef2e2f23-91dd-4fed-92b8-cb89a58e43a0	2769931b-f128-46e6-b9a3-ae60f85aeda7
6946f78a-7071-40d5-b515-ba30b6e8f367	2833a052-4cac-4299-99b7-89f43e669911
77f7192a-1c12-4552-aef5-2fb5a88e32e4	29dc6154-c41e-4d3a-bb35-bf49af51740e
ab81d7d5-2b55-4036-87f2-8290cc57d6b2	2a237031-1621-4b10-b492-90da4506268e
a9676930-92ae-4b1a-9c4c-b3b6f6e71070	2c693366-6bcb-4402-bd62-e7f77fe92cd4
8ce8340b-8739-4781-89c6-9c25ebca96d9	2c79cb51-cecd-4ccb-969e-c13a66f9d5ec
8167ee3f-d15f-4f64-b172-2f8ca6e12c02	2d122552-b8f5-4f7f-9edd-73ac1f5f802c
f107747c-6559-4c6e-96d1-47c5b92f730b	2d18f504-4ec0-432d-bddf-ce051abbd61e
3b351919-4a24-4ee6-87c1-f423a6e0dd00	2d1c091a-f6b1-4f3f-8762-454dda542c42
7a659467-793e-425a-bc30-c337e2c73ea0	2d263db3-a900-4a6c-9a82-75524a86aff4
2e6dd968-beae-4f64-9632-f8e04b6327a1	2db8fbff-11f9-490a-9201-56c40595f5d1
9fea4886-7b42-4528-ab5b-3d5895fa282e	2dec0bfb-6499-423f-9c39-19e43c19aa41
1cfe1e68-2791-4f9f-a140-34a3a11722cc	2e43670b-e0a1-4ce5-817b-30774639e04d
ce48d00d-63c0-4cf3-8dde-a6c7bf069123	2eb503b7-5146-4115-9f92-ef8addcacdb3
01186186-d3b7-43c5-a49e-b48fc0ce01bc	2ec3e2d8-e001-4d0e-b142-9ef6b54a4332
c474cd9a-9c46-4d87-a4ab-4d7c6b039734	2f8f24b3-c1f5-4cd6-8c06-859baf719424
8fa9e427-668f-4824-9465-cbacd074b3fa	31250230-6c7d-4445-a0e6-a5a279ce0b59
beef6ca0-d513-4f25-bba4-75da847691ae	31a0d1d2-4446-4963-9baf-69e92a7beb4b
15c0ac47-96c0-43b5-a0f7-f2aec2026554	32aaf822-e855-4edc-970f-c3d214266cb3
659d9c81-5598-4711-ae99-60e08b5d6d34	32e18ecf-4f1d-4b88-9e1f-76630dfb6e16
96b98dc6-8832-44a4-b48b-b759c0c61eaa	32e724e0-487a-4ed8-afe4-cc2af6d0ac01
cc3746fd-7824-4b4e-b768-7f355c3d9bb9	3415e570-0378-4bc2-b9ae-c036cf53824f
4b9fcaf3-6c87-46f5-b13a-0bbc58ef2b7e	344fd0bb-bfde-419f-bd5f-171446b76041
80138e6c-180b-42b0-8ff0-50b84bf39421	349e2f8a-8e73-470b-88b6-e9b95c8546f3
112aae56-96a8-40b3-b20d-78ed42e5d5c2	35346f96-7d4f-4a90-a5f1-272a7a8c584c
19d4d7fb-97d3-4edf-8bc1-ede03d05fc3c	35435401-358e-4174-a816-dc14cd024aee
f20d63cd-4150-4cbd-adef-9f08f47d412e	365a11cd-168f-4964-a588-da66ba1b6a7c
f93b2cbc-a259-411c-a973-97a3bf391229	36f872e7-c403-414b-ac9a-9230dc3abc56
ec325182-110d-4440-a5c8-d87583f13c77	380f9f75-4d0b-40f0-9d37-f086c6b71280
cd1e4add-8c78-4480-bfa7-9f8cbe98ad36	38d817e4-54b9-4ade-bdf7-636e9bb800a5
369c07f7-b30f-4fed-99aa-0c3d80b20236	38f42c5c-478e-4eb3-a4d2-6f8039507753
a1a31a57-07e9-4776-a745-bf0d1d131294	396781c1-30a4-4fc9-8e08-c13fe1f3f023
f0c70890-7873-4a64-baff-c219a96e9ed6	39c80e12-f005-4fbb-b470-b000a18e561d
cba48cf1-ead5-4c69-a742-1fc16f62ca7c	3add881e-f4b2-4cb6-a173-785e50f20656
0b79454c-3712-4820-b116-d6df88d662ae	3b0c39ea-71bf-42c4-9ea4-8ff0dbd502d6
4c5f18b4-50ee-48c5-bf15-d6cfd6606a68	3b74a6cc-63dc-4fbf-b90b-830b0a48f152
155cbeb7-e747-4525-affc-7e67400c5e3f	3bf81703-4e64-491b-9e03-5f1a03b58a05
cf3349bd-79ca-4cb5-9cfa-2347b9c95d8d	3c9239d0-f299-4b20-ada0-fa13e3ed221a
3ecd6c38-5112-4e4b-ae8e-954bf924645a	3d2fa632-7ea1-4db4-a01d-aa7976b0c058
1d1ca33f-ac99-48ec-9f6d-888834f8c37b	3e4be40d-6389-469d-9235-d03d61600506
e408ebe5-3f2a-445e-98f9-c5c6a74c94d3	3eb7efb2-9e71-4f90-b372-eaf945e987ab
81cb264f-197a-4ae6-971c-98ba519ab1a0	3f0953f5-91a1-47c7-875e-2af8900a29ee
a9b59931-73f0-4650-86ea-eae3365be5ca	3f5901e9-73bc-4279-bded-8e5cc994bdea
d0ce5b33-fa25-45ee-9f6a-bf9bb3933e82	3f5c856d-4cea-4b75-8bcd-a2108f0a2979
362bfacc-5ae5-455e-8360-bc0c39deb7c4	3f9b9e72-c7cf-4612-bbc0-63c5f3857e19
d2363f54-9fca-4f48-ac24-e139ab323698	3fbe090a-1757-44ef-9d84-08008406910b
ba57542b-191c-4a2c-bb87-28795cd4697c	40289371-644d-4a4e-93bc-9d64815cb5ac
f7699051-dec7-4ad4-81a0-88e48c36b4b1	410e4dbc-49b2-4d9b-9b5b-1d3421d7de72
36cd704b-a3f8-4ce8-ab97-8f1e8202d26c	4113331e-0320-44aa-91a5-ae0dc42e9785
beba19d3-55a4-49a8-b67f-ca37203af0ea	41e116c0-21db-4fd2-93dd-02433e6f0d5e
7f9a094a-7d89-4035-8311-a6161f137c97	41ed88d2-1211-4619-9b29-c16f17933c26
3222ff59-7164-4381-aadf-7c6283379cd0	41fb09b8-84ee-4005-a046-a68099eebc88
a9c22410-096d-45e2-8390-e256e8c3f5a2	420004ac-088a-45bb-8cf9-668dcda476a4
ccaf4b3c-d1bd-428a-a704-4108d159aa43	4272f962-42a9-437b-a9ae-6179b37dc532
aa587bbc-361b-4c6d-9f8c-83fcfd146e58	4297f228-005b-4515-9c10-9331a4f015e7
2eab44c8-3824-4d4b-9fa9-18e6f0bef130	42a89afe-1351-4830-8500-9d0f16b8c7db
187a8a32-1300-4aee-b6bd-aa676df63fc3	42c6638b-d76b-4f17-beee-b528e2e81b0b
cce9a6d2-d751-427f-ade5-d9069401a11b	43ee0bbb-6a48-4cb6-b5c1-56d598e98640
d55ae51c-5a9c-4202-84c9-5d9f3d8dc3e2	4404dac9-9585-44c5-b288-f6f811b1283d
0f1628ad-c7b9-4379-b134-fda6556584a3	44614d46-b7f4-47dd-b562-d353ec848a85
e163745f-7a95-4015-a54e-5d2fb239a5d1	448878ee-4f38-4675-af7f-12fcfee99901
9afd53c1-0ac0-4d8d-9e72-f8f882708cdb	44b5d564-6112-44d3-94d9-689bb7167ff3
c3ea87c4-b695-4d15-bfcd-3a8d96ff9af8	458aab47-1b78-4a07-9bed-b59304649922
e59dcc85-77fc-4f50-bd63-aefce52c7261	45de5833-5c3d-4cb4-b9a0-a0e55a556a84
6958e133-553b-4185-8a2f-2e3c3695cc19	4b0daeef-b0bc-4103-a7b2-1a654e0aa34a
fe7ab076-88c7-491a-a0b8-5663355c27b8	4b9441c0-d7f0-4d80-9404-4199645104d3
85524997-30ac-48f6-922a-4d144d502d33	4c1a9401-53c7-4518-8e25-70b1f4cf1893
6e0ccf31-1927-4763-85ad-09cd0c35e118	4c513764-8e84-4871-9ee1-581edf12d9f5
86b682d0-085a-4b55-8782-4eec4f3c6379	4ca3b7f7-222e-47b7-adb3-6f324751228c
a42ebf55-0f58-46cc-8eb6-a40ed455f7fd	4cc58407-b3f0-4c10-a4d9-c11ea4000ed1
a054494f-2a9f-408a-ba73-5de21e4bbc62	4d060027-4c34-445b-bd97-6f4c08335eb2
0aad4053-e6b1-432d-acb3-f819ef99965e	4d303b9b-2a1b-4930-8ce6-e7d3e053dbfb
6698e6f6-c959-48f8-8306-d2543a9483fd	4e2362ac-37f9-4741-9617-284d3c0c2fa0
ad705f72-e717-418c-a11e-02bbcd125247	4ea29474-64dd-467c-945d-bde8b5fc10b7
978ec6ca-c191-4df4-a6a6-c5d662f66fa4	4ed5a2f8-ed2b-4635-93c2-7f567c8d6646
0acbd214-f564-4209-872e-ccd56a3eeb8a	4f4de139-e67e-414f-987f-7c383a0093f3
387f8430-6de9-4a58-bd62-85eafb5f53fd	4fad9565-ea7c-440c-879c-d4fdda6c6a1c
6039e28a-f7b1-4f1e-91b0-8f9b7c7d03a3	4fd52537-7b94-41bd-8b2d-f1cefc28b7c4
1cc3819e-00a1-460c-a984-12c404a069e9	5076f49a-bcc5-4278-b90f-c53939474747
83cc6308-6828-4ca1-8499-2d4a88762ea6	507e2eea-995c-41f6-8f16-6941b2b8baa9
5b6cea2b-f473-4165-93ac-5e03eaf7ef01	51424bab-f3cb-4e8c-81ef-9affcce71ac4
9b82f0d7-e0c2-4dba-b491-2283c1bca80f	51e6f43e-67ba-468e-b6b6-d77cda6b9024
f6d460ea-82f8-4c0d-8810-71b8a882b6b3	526b6bff-a9a1-4934-ae65-a781563cf5f7
c3064661-42ea-4a6b-a7f5-4f97e1247511	52d2551d-708f-47aa-ae28-46ae1fda7378
fc5ddbf9-4d7b-4d2b-bcc5-3c5137f044f9	52d7f09d-c7d9-4b30-925e-fa31f5e30f23
5e3b3853-314c-48a4-8d37-77c43517dd23	52f0e72c-7664-48a5-92f1-16b4225baf5d
41605ecd-8fd7-4e62-b32a-11ca407d0919	530855ab-f8bd-40b7-82d2-c7c89c13e6c1
c2df564b-4ac2-471e-b143-20f72618337d	545c06e8-154b-4f61-92f8-f7a904d72d5b
1367904a-1896-4699-9a28-56d72e0103b8	54715c7f-7eb5-4554-8a6f-838036f68295
58c60376-7395-41a9-a590-86d8f73f7b86	549553b2-fd9a-46e3-85be-4b5541fbf6f3
0a46b659-3173-41df-ba10-48c7abccceca	54a4a4e4-0738-486d-b4ed-84c7daffeb90
8b8d7e80-71bd-444a-aa97-c08f4d38b7df	552d7aab-d5a7-4572-84aa-c85612a748c5
70b6b5b8-67ed-44b9-9bec-e8769477a98b	554d8682-66c2-4f68-a4d8-64973abf0f8a
3d4229db-e6ef-4406-a031-75ed66f67094	57244a52-e7f8-4405-870b-4c8d54a7221a
30f0cd06-a5d4-41c3-a5cc-a919f6e05c68	576c38e0-2ea6-45c3-9b72-976ed9e9f961
fca448ef-688e-4f18-be75-26425720115d	57d8527c-9516-4a3b-95a8-71d864e4d0a9
4e7de945-64b8-4ea9-918f-deb383a565eb	584e437d-800e-4bc7-b3f9-66cf1016cc15
1a2211a5-7f57-44ff-937a-d3d7d7bd0b12	58bbf286-13a4-4213-9359-23c3ed087fc4
3bb853ae-9e11-46d8-85af-46be19b4f6dc	58d91c5f-deb9-42d4-bf2d-2a91336699ea
4ec1edf9-eb99-40f7-92b8-1955d797640c	5909466a-f2f4-4589-8592-4d5819d41c79
d7448969-884d-4e00-b6fe-3174511ec017	5a5b48a6-584d-48ea-9f91-e338c286b744
065502ca-d372-4571-952c-db9c7f7488f8	5af30aaf-6787-4af5-bca2-ca398aa5f507
809a1db7-54f3-44d5-9875-f267c9854f48	5c943657-a815-44c9-b07c-f1aeac83587d
fa9773d3-d2dd-493d-ab76-1680a98d295b	5ca329f4-667b-4967-a426-9dbb23399787
ff0bc4be-06de-4f55-bccf-2083b315a924	5ce165f7-f161-41f4-bf14-01068f1aff83
bb0cff35-dba3-43bc-9d2d-b579db713c8b	5de5933a-26b8-4a45-883f-c4f1255a5978
b65200de-7b1c-4232-b35e-9fdd010f77c8	5debb63c-1525-4005-acdf-038307fe0e1a
b82635ce-d991-4072-8be9-92bcab640beb	5e149c98-755e-4436-9241-4ea9bec13c0b
59fcf96c-46f8-40a6-b1b5-df7a46c77367	5e43d482-b6fa-4fa5-91c6-fd2506f08f52
a56e79f6-9ba6-43e0-a8c6-6b6c68f563a0	5fd7092c-529b-4e6c-90fe-43f9122c031e
7cb16ae3-dd58-451c-b08d-729da4d5b848	60d88b33-6264-4559-999c-8cefb37c644e
ccef94d3-ece3-4cfe-871a-fc440a882ad0	61418a19-ccc6-4300-b48b-2e31215de9b1
8e932b39-5eaa-4a97-b86b-dca6df76d820	61489b17-8ef9-48c8-adc8-9dd953cbac04
d6a73891-657a-4a7b-9d8d-cd160b41e25e	615bedd7-6ace-4c8d-b3e5-354300220691
46ff6de5-7ce0-4e3d-a463-25bc4f89fbbe	6189b8e3-9dcc-403d-8bb1-2c7a6fd024be
24c6e10a-fc34-4057-b6b4-b51e1475f3be	6194e666-2595-4502-a42e-312adc5eefb1
4662e48c-035c-414f-a3ba-570641699a5c	61c4cae4-c505-49bf-8481-aad65db40656
674aca30-bb2e-4442-81e5-214340316ab2	624ba70f-0c4c-4d85-801b-701d3c4751c4
d91d56ed-d38f-4a03-b694-1bfaba7f574a	62594ec7-ebf1-4133-8ebc-6d17d808875e
f4c9d941-10c0-4132-92a4-11c1d45195f6	62b62971-b47b-40b5-8938-7c3be90815b8
4df583a6-0b3d-4ae9-97db-23e85fb09010	62ea1e4f-e49a-4e5c-bc79-e892f342514b
59149a12-07ee-4a8a-89be-55ec77fa0fc9	63341f49-7c64-45a4-8713-00eed24e7613
c59d6ca1-4497-443f-9391-4da40bb6e554	6356e6b2-d6d4-4b3b-a2e8-0fdc2f89ac66
9da484ff-0c2c-4d02-af9c-5c50f8665a35	640eda59-e358-4045-a16e-e60fda91b608
e3ab5591-efc7-4357-8437-793c94752f50	6428d5d8-4b56-493c-8ba2-ad24d19b2888
2594975f-a767-41ea-b446-171153f32c71	64ce6659-b22f-4c9d-9c93-897689d66b83
ae66bd20-9e97-4d19-b79b-5c151353142d	65228afc-43d4-4ecf-bc5e-065f7afeb6d2
e7084fa6-2d60-43d9-a2a7-7179692bd3ae	65c3cfa3-2c1a-4b08-a9fe-660974426ebb
7a1b0b9d-a655-4b47-9eb9-893f418fec66	65e5fdd6-8e1a-467f-8389-0f71e4fb6426
15226301-7889-4ca9-a26a-22318f5662f3	660dbbf6-3abd-4bde-a3d4-927fbdb56585
44642cc6-e43c-44d4-83dc-afaeeb55686e	66730f88-3909-4503-84bc-b60c8c14acb7
612314de-ca7b-45b8-affa-73f13394812e	66f040a9-292c-4598-84eb-7f64ed12c007
01e157cd-c15d-49e4-81a3-31cfaf7bcb23	68932a15-abe8-4fd6-8cd5-029ca89bc73f
bdb9aeaa-bd00-4f9e-a706-acdd62c1ee18	69e6c7bd-1258-41dc-b2de-1842f89e239a
48dfc538-5ff2-4acc-9664-cbacc6905e94	69fb9cc8-9d9f-4088-b15b-aa0827b6217e
97fa52c8-67c3-4cc7-ab4c-3851efa3d139	6a35f4dd-226b-4083-b861-dce14c542dbb
d29c6212-b597-4108-b687-c2e88a2ecdc2	6acbc842-376c-4157-8812-7226b5422827
edb2be3c-5d49-4edc-b891-3e993a339cd3	6b2f8ef5-fd64-49bd-a196-768f212ea773
3f8f8d0d-72e8-4273-8afb-bbc08cc33220	6b5f830f-1ce5-455e-b51e-3f2c3f2d5403
965cc30e-d6c2-4d0c-8874-45f5573226b1	6bf0bb02-6da4-4e13-a3be-be3ab07d0e64
5cc74aad-e33b-4ac2-97b8-c4c056fd726b	6c1c2e35-f797-4c89-ad99-0219563cb7f7
5bc713d1-63b0-411c-b964-4a69adb621c6	6c81d8c9-3a09-4ab2-ab35-aa815753f90f
6f3e61da-b693-41fd-bac7-7e50596fd99f	6deb93f4-ef45-4c15-afe5-767b160f8da5
0872efd9-e851-4e0a-a301-eb28e22d042f	6ee0142f-1385-4f59-b600-e9ad46434b45
606471af-4fe2-47dd-9f12-24f0767b217a	6f3ce66d-b5e9-4061-9d27-2f9c08c35f99
5743105c-e81b-440b-9e97-2c4168edb813	6fefd590-3e25-4e23-9647-d0266a871cec
1beb54eb-5549-40f6-bd3a-e871bf26debb	704a6dc7-6913-40a4-88af-e185193e3e82
86a9a615-f73f-4d61-b668-bbd9e661e486	70cc1c17-39b7-4481-9cad-84bfb9d8d098
e532e097-893e-4d5f-bdfd-aa246bf2c9ac	713fcf1d-50e4-4104-afbe-2a8083c02ad8
0cb877e3-4ab6-4622-90b5-31e29491966c	71597ad2-887b-47d7-a7bf-f046a4cf902a
c2fa3815-07ed-49a2-9e51-749e8171f461	722e0d2b-6c13-41b5-8079-8389c8f24d15
b16f537c-5111-4f50-8eb4-363c6aac049f	723b31a3-c46a-4238-978d-6d612b944c9c
95e6a51c-ba8e-4ca9-9a88-9a772af4de57	726c9653-8f82-4b15-bee5-c2e82e4c2586
5e05309a-49a0-47b3-91da-5bd6e8ed1151	72949cc5-45c3-4fb2-896a-269e3e700bd9
67e29e8b-3e27-419c-90d5-d05bf177fd3e	72c7e6b7-9e5b-4418-8d74-a3bd3bb770c5
f4d8bdd3-b4cb-479f-8279-83751d755d7e	74107b74-523b-45e8-9e9a-229251065463
81d569dd-d0b1-4b39-b304-1d371fbead2a	7443865c-8fc9-4969-adad-7f4fec48a9c8
56577876-7c78-48e3-b620-80cf04222292	758b8949-d94b-4139-959e-4f7b3ef671b7
90d86dae-3766-452f-9338-a2e976217e18	75d540f6-3d59-4f0d-a8ce-7c6755a8973e
55db69f5-a6e0-4688-8ccc-e1e62d5eb9a7	75f58b73-5413-4f5c-bb5f-68fa775c81a1
d8bedcb8-39d4-4c43-b9c5-a94cd81938a5	762b5fc2-9404-4938-b3bb-5d159f502f06
5ea52371-30e3-4e8e-9419-767178ab56a8	764c5ecd-e860-4669-9cd6-1bc99b607cc6
1d8cb503-5d83-42a3-b9de-33c6a27583d1	76623696-f9c0-438a-8078-88c5768b0963
f778ae19-67ee-4b8d-890b-44b6c9191e2a	7665f860-e499-4508-b72f-3ba2c31b74c1
cfefd9ce-b297-4d6a-9133-aacd77d21bda	76f21d17-b9b0-4acd-b9d4-cc79aaa8930f
a37b04ab-fb8d-4b62-bac9-8bcf0138ee40	77a260bf-39f0-41a4-bfe6-66e6a9be399a
9d5e542d-dd63-4892-a3dd-2c7e63aef1c2	77aa3c5f-047c-42e7-9563-672587860629
c7500e59-35a7-4111-b281-592285211aef	788481e4-7a83-45da-91c7-418ba2a2e92f
c8fe4ae8-b5e9-401e-860b-7b20eb1494ee	795ab60e-844a-40cc-a82b-801ea3328d52
e963f752-5b60-4ecf-a36f-889b3dc03489	7a48898d-711b-4e36-ab59-d759ba982d91
3d473128-fc26-4136-8b42-857c043ee08c	7a9b1573-dc2a-4964-9d36-15fbb0f49042
01616ff6-4e93-4c89-ae42-ec3acd8eaed2	7aaf47b5-11ab-4e82-b79b-b10b93079c5f
d31dfb40-5d0f-4763-aa06-1ec6d5cc0893	7ab175ef-043f-41cd-b7cd-af4f8b494d6f
ac4f97ef-aca4-4d1c-9378-3a0469595179	7b071c31-5a14-47bf-a242-b6e12651b75f
6e322e54-cdd7-48b1-ac8d-1dcc816f4459	7bae3ead-8e6a-4ade-8d17-b232b7730ca7
ac88fefb-c481-4038-8024-a110cb6491ce	7c1dfcd3-b8f9-48a0-af99-a1f1f66dac1c
7a29cd8a-2eac-409c-9da2-52907bcbca16	7c23fca5-a3ca-4e03-b290-be611baf88fb
876387e7-8957-45e9-8972-ba679822f1ab	7d8d29e7-de35-48a1-905c-1d5abe84ab53
4d55117a-b4b4-4c08-97e6-11f72232557c	7d9b0268-ca32-4d55-b5b1-13d6f3658169
dc85e5dd-fc99-46d8-b0d8-6b8a57cecd7f	7da60528-cd17-43f0-ae34-3c5ca1e0c981
4e946bea-3f0f-49cc-9dad-3eb5c15d25f6	7e3b50ae-0ba7-4771-b56d-87ec5ea668ff
3045c65d-0df3-49cf-b779-fb58e1f1127a	7e6c83f7-0118-4bd0-8a27-6a7ac85341aa
21c8c238-9ac3-4a5a-92ed-10eed4edf4d6	7e7a2ee1-516a-4b1a-97d1-9185901cf7d2
119267fb-c1c2-4ec3-822e-7a484600dfeb	7f443ead-a028-43c8-8d3f-2e271d17af55
93907931-a240-4bbb-a091-de2fde582ab2	7ffa3ba5-4cde-4b89-b818-a35ba05a3de3
b4796798-90d7-47ac-84aa-2fffdfa90b22	800af998-5f49-4893-b1d7-8286c3acad07
f9820de3-98ff-4b1a-9ab7-8624225a681c	80e5247b-bb08-4e16-9551-65c6ac1a32af
a1fe2bb6-6cb1-48ef-bec1-65e6b73d1440	81b4b258-da58-431b-ad17-b5f140a84b37
862fd45f-e8ea-4fe3-bc71-d78a32f85d18	81fa3674-9cef-429a-894b-feccdead3e3a
b1ba9229-f2b4-4cfc-acda-2f2c2728adda	8227af2d-bf16-479f-89bc-dd1edec863ed
025cb597-c01e-4b9c-914f-2de64c7597e5	8268a405-2cc9-43e9-adb9-a9c05ae2e5d9
524a7b7f-550c-4c55-8fc7-67c8f5e285e5	82a63bc5-dcdc-4adf-aaf4-a6fbf042c749
b692b2b2-1136-4733-b764-0260eed81f7d	82e11ce6-f1bc-4647-916f-316904213930
6dc70123-a4e9-491f-9e11-d27222f75971	8364ab80-298c-4876-bba3-b460f89ab337
44b6532e-b236-4aac-8f17-1b3470acb8e6	83919801-5d8f-4927-ae0d-dee43a875977
d9995b61-95f1-4dc6-8664-1595e3bc16f8	84dad188-2454-47b8-b212-dcbeff388ae7
57077f79-9ec1-4c54-afd3-6eb3e85fbdf5	84dfb07d-efec-41b2-8c3f-2be2e1d49a4d
f67d427e-3c5a-4595-9e15-92a46dc71629	86a7a0a3-5f5d-43a9-8a8f-479f3a84ab4d
56b1b630-9398-4a1e-b85a-475ca8047e3d	86b6430c-5587-4886-aee3-4f3afb912c90
3546eb2d-f32d-41e2-b1e7-89f913691ffe	86dcba00-6034-482a-95dd-d40fc70d4afa
9c89ff4f-394e-403e-b38c-497f46e6040d	871c1822-88fc-4240-b2da-a57bbf124db3
17ca6d42-5dc2-432f-82d6-f03531a27f46	88febdcc-4a20-4dad-bb05-03c76060fe1c
38aac364-ed3a-48b9-b3a2-a6321ccabc40	892f0345-6fcf-4495-8e5c-d43cc09719e9
8df55c92-ec07-4104-a6e4-8139d73a22af	89d3ab8e-2db2-443b-93a2-c3fe63925cd5
38ef0a96-cd90-4034-a0e2-a98e954b9fbf	89dd3fc1-3277-477a-a31b-241fb0b1b399
1d929abc-beb9-4e5e-9968-496df14f7ea3	8ab59ec6-91fd-451c-afd7-e4ea032c7d44
31374c72-1387-4638-ae3f-27080de358fd	8ac0cbe7-4d63-4889-9ac2-a15e64053bea
03044af7-ee3e-4816-a31c-0db7b13e8e2f	8b2544c7-86f7-4757-950a-d4e32cdc652a
77e3340e-98f8-4719-8b55-4273a3109652	8b7d0c76-7d0c-4ed6-8116-05e28597985d
a2dca153-4253-4722-b7a4-9b9a7fdfcb44	8b8dbfb5-45fd-42e6-b030-ba7de4813ea2
973ced29-611a-4db5-8b5e-01ddc0e2e8b5	8bb33140-1f8a-4417-b78b-d0463f0e71a8
31ba316f-9e1f-4bc1-bf3c-94bc28514c66	8bbb40a9-ea60-4eb3-aebd-d897f4803193
54784bb8-20c7-4470-8b31-16eddd4f57f5	8c47a454-9ece-4922-b5cb-44797e6f0d4b
c9c3b43f-a3b6-46c5-9ce0-b7dee829d413	8d08d891-1f51-492a-a925-593f6bd7df94
8cd9c811-4f8c-4439-9b70-b8a28d060fb8	8d51f1b4-556a-4850-8153-fcfc35077901
87c8ac30-fd16-4824-8d95-ccd2719a6eec	8d83f820-6ecf-4429-8d02-4a8d02853b1e
18ae61ef-86e4-48f4-8e60-ce3e4cef9a62	8e500c8a-b9e0-42ba-9cde-d788775c130d
7bd9185a-a97e-4a30-95ef-a4c1eb97f7c6	8e7c69dc-a372-43fc-b02c-f637c61ece04
3b148d53-57cc-4a7a-9020-130521e59a2c	8f9e0271-0295-43d9-aae0-0667d4c1029f
48865869-5005-4fb4-b4b5-9db934e3c735	906a7f27-0c72-474a-90bc-bfd9adc78962
0595bd37-55da-429e-847f-aca59de22563	90875cd1-2492-4f6e-a9c9-977c478e7be4
35240628-d32d-4b47-9e9a-ddb0160ed1a3	90f5640a-d3c9-499e-baa0-f585df982496
d8cd4cca-74a8-4538-b195-2761591dc054	913a4645-ef93-44a5-9ab2-32690f395b88
5b593e6b-4a38-426a-bf10-78696abe0919	91576022-7700-4537-8ebf-0dfc79033fd6
d6b7f2d6-90ab-4cc0-8b9f-ee2f42efc121	916497cd-9626-4359-b38e-ca3c3de55c4e
62ae9409-e079-4e56-a613-c760bc227bff	924ef5cc-21ea-4ef2-9ff7-5f8ec5b4d5d5
51b3ead7-eb9d-4cd5-98a1-2e0f1afeb5cf	92b62a55-f8db-42a0-a383-74b5fcf85877
70581bf1-03b3-40b9-bb61-97aeba46d3e2	92bb69de-1ad1-4170-9c78-b33eb30835a5
142fbcf9-2d94-4b7a-be2d-e8fcf6724751	92d1cbde-db83-4519-8ce6-97b6f04fb0af
ff009adf-b338-4179-8a7c-6d977334b93e	92d7e47c-2d02-40ca-9254-891a997dad70
0a80928b-1b0a-4bf7-bfd9-ce45dd163df7	92eef978-4855-48e1-a207-74cf426b9b20
366d43fe-ae4f-4199-8493-28cc1b9aaa18	935716fd-4886-49c5-938d-abbfe5c7c073
ba847ea0-417b-4a95-a52a-f7179ee0456a	953f79b6-1922-4bc8-9f1a-53d98ce605f9
6b99b692-20ae-41ad-85e8-e98b6dc82cc0	95a90704-ecf6-4db2-9193-ece8da81f203
64a1f825-5cdd-4b74-9dcd-24dba3419ac4	96084532-92d9-47b6-8c3b-9e7d899b7b51
853a3285-9792-4f6f-a273-2cc816760dfb	96390b45-76ca-4656-bc07-952df4238f63
8de58776-e9aa-406a-ac98-0bcb1b5f7eef	964fb571-f49c-4f11-9624-a8e83b223521
d3e2565b-50f7-413b-ae25-66c2b3d5c89a	96dfcae0-99fe-47f0-bb00-a8edbe3c65d3
90b8516a-6d1c-4088-acfb-8b6c5d1ac0f5	971f7769-ec1c-4f02-84a9-d520effaa193
131a7994-6890-4585-a2ac-a5643a9b5748	97d6428a-bb46-4f15-9dde-cf79f38d6609
cc833026-2b63-4048-affa-09900799b07e	97ec5e06-54e7-435e-8166-8106d21cb278
5c5d093c-1bc7-4a9e-9f80-63749d33c0e7	980b63c4-8538-41bb-aa66-a6ee2934917f
d73f8eec-2a40-40f5-a7ca-ee674efaa66d	981079f3-caf8-490f-9f7d-6aea7b93146b
9e7027fd-5fc3-47e8-a096-35218d2f6a9d	987bf0f8-7c73-4bf8-8b74-0c2c18e9e23c
b9b35370-6f16-4cd1-ad01-aeddf6b6d643	98847b06-4bfb-4d41-922a-1414657b212d
6d490433-9c94-4902-865d-526279a59779	992eaa10-0291-43dc-a88b-b5d5d13f0b49
1aaa67e4-952d-420b-9760-6e071c9f1489	9a9a8bf8-6e84-45df-9645-021c371bdd72
e2e50f9d-9852-4d15-8580-8feb7fa15a0d	9ac262bf-5bb6-4493-b361-7bc18910cd48
9b7ec6ab-8a25-492b-a525-eec1dc2ec497	9b799531-2c3b-4d3a-bb4b-d637a27e6d02
9b947a83-3a1e-40a6-8358-3e4af446e3f5	9b9f379e-515b-4e5d-8706-b2f6056d4186
1aadc29a-cf0b-4719-978c-5f1621bdb613	9c2baf5f-aa68-4535-9a1c-6a44220227ad
e90621ab-e554-4eee-9d6f-e3ac159e01ff	9c62b9c5-9899-4215-8eb6-7552c5f86f67
e7b29802-a036-4836-a1b3-df44dde647e9	9cf9e6aa-b5ae-4a51-a735-c95028072c7e
d384806b-9287-4ab8-94cd-2d915f926d6c	9d20bd3a-09c0-49a3-912e-5902d839d23c
80118317-82ec-4eb5-91bd-1314717bc18f	9e2d6e33-1411-48ee-866d-86fcc97d4002
f40522fe-8a79-40a0-98ab-eaf4c4103063	9e67b1de-4c3d-4d12-b527-6edef152d18e
a5c1f81b-d2fa-4969-8fa0-c36ba9224f0a	9e7f8882-f625-492d-b0f6-ceb3951224ab
f8790a4c-4570-4ab6-abb3-004780a19223	9ef253fc-e0cc-4268-bc96-cba51ac43791
721e1898-43dc-4750-a188-b3539df2707a	a0275a97-6bc9-41be-9a4e-2d4b5d7ee1e9
1f87188a-77d2-44d2-ada6-fb90bd758ff4	a0826638-4b52-4dad-b593-c549a148a969
23f2d133-2997-46df-af09-26e4e9e6e3e8	a0e135e0-9e86-4dbd-95f3-62e6162b7416
b00d1454-540c-4a30-aed4-4adab077f0a4	a16456d8-dce9-45ec-a248-ff3644a8b621
e21c5293-ac0b-4818-bee4-f9ed642841eb	a173cdd5-042c-4867-8ad8-e9e66f9e8eb8
61a28fa9-eee8-416c-9b81-18d6277f14a2	a24489f8-5b53-496c-bcbd-4e7c1fe8ff4c
0ca27e45-513a-4942-9502-778bc7c738f3	a288041b-00fc-475b-8538-789892a75a3a
bcc76526-ae44-439a-a555-ba6d59a8d501	a2f2c4ab-a488-4118-bd13-b0ae4ade7f0c
cdfb863a-a474-49d5-9ce3-6f0a02beccec	a2fe1496-92a8-4920-b0bb-3cb1ac94be6d
98fcba2d-d21f-49da-9677-b70c92d8c35f	a33e68fa-7223-402f-8633-2cea1bb6670e
e9dcbac3-949c-4823-bb41-ee6979799d73	a349fafb-6b7d-429d-9346-9e50b778adc5
7d2bbd8f-b3e3-45b2-9de3-af38cb7a1c50	a44b510b-a0eb-4b02-bb00-a7cc1eb6df78
1200eb66-342c-41b5-b5fd-1a1b7bc89565	a496d735-7514-4604-b448-ec185132e57c
41d7fbe6-d368-4253-af1e-75bc3ee23b78	a4ad0815-b095-482b-bff9-37c27ee9fdbc
f31116a8-182e-47e0-be03-6c66ef958047	a4d25a7f-2d70-4302-90e1-00cd515e074e
603eff17-98dd-488f-affa-cbe56635c217	a5377abb-242e-4828-90d8-ef42cbba994a
5b6dbfe4-be78-4e29-8391-ec36b6f8f048	a569988d-23a3-4a76-b75a-f9e5925fba24
3505ddbc-57aa-41ea-8812-9de0af576b63	a59d85a9-e1e7-455e-bd08-7758573b4c60
8087b257-1afa-4195-9fd7-4219eb306c08	a6111f67-4ca6-4783-95e8-584a757fe509
6544a06f-11f9-4db8-9aec-86f6f41f0b2f	a6150626-a919-4e70-bb8e-b5234727c470
ac0dcce6-c497-4ebc-a840-a0378ec42746	a7a70d51-8c53-4f56-ad7d-6e26373cac49
f8746f6e-9203-4293-8a5f-51614c2c7fbb	a80c2dff-aec1-46e6-8e49-722f74083a0a
64abc3e7-37a4-4ffc-b17b-3ea65cd2de10	aa112f5d-591b-49b9-a8cf-d05ee9cf1180
d514dc7d-d762-45a8-9857-5846944ade5c	aa164e1c-9ee4-4490-a10c-d5d3d7533f95
f44a96e1-e111-469a-bec7-be5d970204d1	aad577ca-a9b1-4cf4-ae29-c232f21f1002
96f8278a-981b-48ff-87d8-7e99dd599cd2	ab2bd0df-ccb9-4db1-aff8-dc96014a8e2d
3b30ed3d-2ac7-4ce6-b311-d5c11eff5b36	abbca3f9-c0b7-43ba-ad21-9a1ab2d0a74b
a1e67873-2031-48c4-b22f-55edd174b0d3	abc5b22a-d16a-4755-a527-9687f04715e6
f0c406d3-d05d-4853-a675-f5f310fcea02	abcc77e4-5d26-4a78-85ca-741a9da3512f
d448a9df-0559-4b95-a9b2-b30c1bf5af71	abe91e50-26aa-42fd-b233-25ccbc285a6f
42c723be-ed59-4755-8f3a-39816bb74f58	ac3752d8-f0f5-4a2a-b61d-11128c92bf37
ca411c4a-4f6d-412b-939e-32df88ab275a	ac4068b9-a9bd-435d-b3df-ac7b08e8a9b7
9fe843a5-1c11-455f-a6f2-72ed702178b4	ac528215-eeaf-40c4-a8d2-a217f0835e3f
a5fec290-1beb-4a4d-a107-102964d4f548	aca9bf32-84b3-4c95-a6dc-a73e9f3b2f85
cb3848a8-a31f-4264-8a7a-4b5019339a8a	ad68ab71-b8af-4b60-b838-001c27da6a5b
fea46ea7-b2a7-40f9-b180-51d31995b215	ade3550b-5735-4d99-8039-d9dd74ce2b47
29b7e5ef-1793-441c-a5d9-cee8c49b0ae3	ae3a8bd1-f0d6-4159-89c1-52f0bdca8879
00e53abc-31fa-42b6-a302-3613d29deff9	ae79e72c-93df-4dc8-87e9-52ed09e0b188
ce54820c-ce4f-4b8e-ba6d-745394bdad13	aee8ef6f-dbb1-4d95-a19d-41497667e996
635cb372-c91b-4cdb-bacd-96bfb15ba3db	af2a8604-b136-458d-a2c4-514ece8e3be2
e27265f5-b350-45d3-b29b-33a22fffb776	af720b54-36c9-4935-b8a5-76dd175cdac3
82d4d299-3aa1-47aa-8c9f-3c82a28b2475	afcde5c4-5b1a-4200-afe0-25a078806872
81681ec4-b500-45a6-8c01-36877c83dfe3	b000e7ea-16fa-49db-b3a8-b4fdff3e0a7f
3ba2c5d1-a6f8-41d7-a9f4-5e73638b4cab	b019de4f-183d-41e2-87bb-920d762dbebf
80b780f3-e7d0-4c5b-b953-a2ca3e8c7f9f	b05d0db9-475b-4a3e-bd58-545ce4eb9e06
bdd7b913-bb8e-4c4c-8738-b61df3746607	b10748a7-f020-463d-916f-26ad685b0380
625b1e2a-c541-4aad-ac8f-256b3531bf4b	b10859ed-6746-4296-ad73-8be16e3e9d31
56a90f39-2ed1-48d6-bc0e-9b1c64e72988	b11b3277-3a1c-4ead-827d-1d08f48f7d25
aa7aebde-c862-4721-8e09-fb3008d9bf91	b1208886-e78d-491d-b6af-a829003a6337
edf47986-a8f0-42b9-8787-41aa0dfd75ab	b15f18b5-8070-4f0d-b922-3dbd2304f7fa
2e00b34a-667f-49cc-9ab0-d2d5e932a2d5	b24d8a96-1e01-484e-83e0-aaecb721469c
1d8493f8-6322-4bed-a9cc-3fae774c0e78	b260af98-1cd4-4ce2-bbcd-d33bb8da1eca
1bdccaf2-ab7c-4a74-9e8a-3a8adf3bfe69	b2ccb42c-4e31-49e3-ae63-31e885267c71
b9ddae17-8cd6-4704-948e-2ed7f0ffaae7	b4ec3751-20e0-4989-803e-361ca9ac025a
71d63b20-c129-42b9-96a4-65f47963f7a6	b515560b-d4ad-46bd-a841-9ce04836762c
4f8057c3-0037-4968-96a4-ffb4a4d34b7d	b5631c26-d7e7-4362-87e9-c84cf5e32986
5a4af8fc-b232-4930-8379-6b6eb36fc809	b6429ff5-223a-4efc-a593-f840feda6a57
3948d3bb-7810-48cd-9e91-081b3656d525	b6c6573f-cbc7-482d-b6aa-5344f57097d3
ba40d35b-df7d-4cd2-8d00-dc1f87f9fa62	b6d7b962-47a7-425e-99ba-6a85c5d5ca99
29e38889-00e6-4af7-9168-98ca46f2ca6a	b6fa723f-41dc-4ad1-8200-598b7118e705
3c2ed720-c496-45ac-97d7-231a03044e6a	b74d9f45-9596-4303-8992-044a47b7ec67
fb7870d2-addf-4271-8a4d-25686fbe1901	b88a1762-17f5-4688-8a85-18bd22b199de
3e077479-3d31-43d7-8d11-0dc0e848a489	b8b278ad-9f52-49e8-8265-c12cbd3b3351
59b00f7e-5e6e-4aea-bf24-1d6ebc5db94c	b8ee79ae-59a4-4a9e-b04e-160a2a200550
dc9f0019-8df6-4b14-91b1-513d2afcd80f	b90d01ab-cbeb-4dc6-ae56-94f8aea9badf
cb1dd3b2-5268-47a7-b8f0-3d8094c58e49	b99faf1c-8e08-4dc0-bbf6-0f0a941e29cd
5a2478af-3cae-4403-9739-972f09705e66	b9f54290-c572-4c8b-bfa3-cb8812449826
2c2f9356-c011-4f3f-a2a6-8654f2f8359f	ba75b0f9-4d6c-4fd6-b871-accc6aa8bdd1
64cba11b-5f7e-4480-a215-c55c23e7434d	bb201056-2489-451b-8285-fd51d92262f0
217fbb78-0f46-4b1d-acd0-f32c6938dcd5	bb56d644-69da-4ed5-9a53-5fb980850ca1
4276ff8b-19da-4b10-a30f-a980cb43f3af	bbd8475b-f10d-4a18-9255-ed6ab3e6a4b7
1edecb9e-f04c-480e-96dc-2f353fb36979	bce463e1-18f1-4d18-8735-361793fef57c
8d9b8768-0fa6-4d81-8ead-be0c5c021e62	bd056479-ffd7-49ac-bf5e-428e6b07082c
116164d9-9b4a-43d3-85a5-680017951d6d	bd17dc6c-acff-41c4-ade5-d0b932510769
ef27482d-d215-4719-b160-31a2f214c601	be60eb58-3077-4847-a216-5ff8e2159336
caf41381-d425-41d4-9c8a-5f9f9b62b8fd	bed4baf6-4ad0-46a3-8be8-219d66857e38
51c0e993-6e02-4900-ba4a-81191ad777cf	bf6c17fa-56f0-452b-8c36-6d401f4b6359
65e0a802-769c-4908-bf62-5038579736b8	bfcf1d2d-e81a-451e-9789-9024e7dff759
51b6ece9-1a7c-42d9-bd84-1c42ab2f4cc0	bfe621b1-fbf8-44cb-8a32-af65fd9caadc
b727d6a4-3323-43fb-9b36-89493f094d3f	c029d13c-34a7-4e03-b780-9717a15eea2a
c38e9fc2-ae8e-4cb4-9583-d1714baa1cf3	c02c10e6-1c04-4bbb-a4ef-b68947ab87db
ebf4dda3-4b35-4a72-b67d-3de3f8e64449	c03aad30-d87c-487b-8795-6ff6317dc238
34eac1f6-8392-4809-9ad3-0f8a1906fb27	c0555751-6c70-459a-8ebb-3c57c73b550f
64b9fc1a-2ff6-4fac-8b95-27c4d7d2fd1f	c1514d01-b2e1-4c17-980b-91a3488ae73d
eb0d2f82-91df-4b34-aedf-425abf8d1eeb	c152bcf5-6ee9-4edc-ae12-225d5a68f51c
a64f840b-b6e5-4391-bf5c-987869fda398	c1d455e4-8641-4dc4-9c16-e5f69592d567
98604747-4a5b-4c99-b2b0-fa0179c287d9	c26a2e39-9ae0-4f24-8c27-e721229ceeda
949843f8-09c6-41b1-b431-e8c35c16db7f	c2c30b29-f81f-4e7d-8d29-ce8e24cb606a
3f902c67-555c-4c2a-8ede-e3a8cd1cd4c6	c3188e76-8c11-4248-b837-857712b440dc
4509989f-ced3-4511-abd8-0c76c9f28bac	c362cb65-029e-4c39-bda1-4940c3ad625c
7a654f7b-517f-47e0-b93f-71c581f7c56c	c3c150ed-0ee4-412b-a4c5-2155da959efc
39740303-95e5-4e35-8b28-013b227afffa	c629931f-088b-43f7-b567-9bdd267ceef4
4dd88a73-6b67-4a4c-8c77-d586594ad7be	c68c8334-44de-4f7c-a6ed-f8ed4d234b0b
4e99893c-4701-4c0c-882d-e3a37d14d9eb	c7259023-92c8-4f93-aa49-d5869bf5205a
662238b2-7d56-469a-abca-5436216a8c15	c73bb88a-9662-4182-9079-babaaf399d29
62517ef0-5a48-4f73-97b7-8fb447388c34	c831424c-5849-413e-abfb-2f184051d7c2
a76de7e7-b41c-4eab-9393-2bf3f30d9abc	c84e4e84-fede-4526-8d5f-4dbc0b5c82ae
6e381122-c8fe-4c21-9413-a4b597edc98f	c947f01c-08d4-44fc-8f57-45e6fd39c85c
c0029751-924b-4cb0-b645-92a781545161	c97f7fa6-f168-496c-acfc-c1a210fe9119
0fccadc7-69ef-45e4-9cc9-8f7c9e6116f3	ca2cf60f-1752-443c-9ee2-0eea46b04a5b
1b71181c-a0a4-471e-a9a7-7ab08c6c21e8	ca5338ab-b3bd-4e88-b1e3-6340574860f6
fe627631-3640-4828-946c-fc5610c698de	caed97ce-8363-49d7-8b7f-19dc9e9496fb
173881fe-58f4-449a-97b3-7bdb8bc25410	cb3e391f-c380-4c3f-9601-5d95da3ea158
f41eb3b7-2b83-403d-88a9-6eb2911dd320	cb5c3c8b-50c1-49b5-846e-d462907212f1
b03661eb-b55a-4ca2-8e11-62e5828ff264	cb90e9a3-de6a-4560-a576-f5d60b7b8312
21be0e40-3801-4e24-b644-ea9b23ff884c	cc00db26-37ab-4d62-92f9-0f31803748f7
1ebd60fc-9d33-4e4f-ab20-3366a7a40706	cc0bc245-a78a-46e7-be47-cd762d3cd6c1
e410244a-2de9-4338-89da-ae650d450685	cc32826c-41d0-45e4-86a2-f03d03d3af70
662f463d-dd80-46bb-9dbd-1fb8604386ad	cca844b5-ce38-4c30-9bd7-5204c4b22e1b
d0705e76-ebba-4963-89c6-f3811edfb1aa	ccb1c724-d930-457d-aa1a-f4314d88e081
3f74fba1-c7c3-41b8-b330-8a58213bdb24	cd33ef27-3efb-4d01-ae15-4a54a5cced6f
40d056aa-44a2-4f6a-8c00-774b42a50453	cde98baf-cac1-48e8-b99e-21e04c654113
0f2b35e2-fe04-43b6-b3e4-fb88a7f7a331	cdef984d-36a6-4643-b38d-81bc920368de
11c9deaa-16d9-4e36-b9ef-616beb294584	cebd7092-df29-4e20-8e96-401511047eaa
9ecb9c90-95de-4310-b960-e74e3b3a9fce	cf0b4d04-2f2f-42e9-a756-c99522c51065
d9546fea-4070-40a9-9396-e273df48b804	cf4d03b0-708f-4d0e-bfd7-7d62d744a0f9
b6926a73-a0df-487e-8abe-20c2b914df81	cf79f837-f227-40db-a4bf-dccedb6cf505
e7addce1-7b2d-4ca1-b29c-32a698a0f095	cfed17d2-72b5-4afe-822f-ec5bb6724d55
f1cfbb08-0ccf-4ce1-87fc-9e82260ccdae	d07bede7-695e-4ddc-88f1-1dfbb5f37a4a
ba588cd3-43bd-49f9-8ec5-fa8c6d269337	d0aa3afa-79ef-422d-ac0c-4f21f2acfd12
05a81b30-5e01-4390-ad6a-9a3c33244c27	d12621ed-6ad4-4da8-a93d-26c4fe31f06e
0cf99d64-bca1-403f-b3f5-1b3680b42925	d12dc374-a3c4-448e-a9fa-2bad39af6419
d4596064-520a-4a94-9387-13f9617599e1	d1598484-327c-410c-ab93-9bc1eb623645
d96da3ce-228f-415a-9b49-001fb93daf0c	d244a556-d424-4e6a-b8c5-fb5004b97bcd
01ecdf01-dd4f-490d-93ab-ea01ea86cce2	d26876e1-092c-4562-bfba-5b145a6c5c0c
64e300f4-69d7-49e3-ab4a-7386483a8af8	d3c6d401-c061-49f2-a57b-598259f17582
7a28c44a-2f5b-4189-b327-f99d48fed273	d42149b1-b333-4ab1-bbf6-d305b8b78b4a
a50c2f10-57e3-4f5f-b533-3e7d011623a2	d47200fa-4760-4ea8-bf40-672ca3c796e7
e5ea2b54-c584-4b02-b933-24deae926762	d4781b63-ab8d-4d02-8d0b-79aaaaec39c6
aa83eb66-3bc5-419f-a124-9b96d70cde57	d4e61a64-c8a4-4a2a-a01d-d86e6b34aa3a
04bd10a5-bd17-4e65-85f0-a8f27f2b073d	d547f1fa-c116-4034-acc5-4c37cd8d5efd
035753c7-f745-46ed-9f9c-78caabdc4475	d6b17690-c2ab-4261-9293-ca7198c487cd
49de66ce-4870-4106-b368-72db08b5a947	d6d89935-b10a-47de-8f4c-e9694b7f1dfc
b2c6229b-c7c4-4adb-a2e2-7f692856eea7	d7221edf-681b-4b7c-b928-36dca6c85b0b
9ce3065a-06ae-415d-8d04-71dcb18ea708	d7e612d5-62ac-41ca-8059-91af4fcee506
1ccf4507-e7a9-4181-9a47-328c5ce62917	d8416c1b-2796-4c69-8a92-1466771a9870
3d3f9fcc-2fa3-44bd-8bd1-95f8c6ca0542	d9202663-eb94-4ecd-8a10-9506b95c47b8
f00d5031-194b-4cd9-9ca1-0abaa84712f8	d92606fa-4a94-4d47-bac2-a737c5bfc917
20020a2b-03d3-48f2-a6bf-17e7da630542	d968fd33-46c6-46c3-90fe-62a0bf01e684
8b0068cf-6a54-475d-8d57-773b542396c1	d9d8b315-bad1-4b41-b02e-0af163f191a8
9bae0b51-dad8-425a-affb-a9af1a4a52c1	da121992-3a8a-4837-a364-95448cf3455b
822e1f49-02e1-4ccc-b863-b7d3af3324b5	da292d23-0ed2-490d-90f7-d0a37f9a4e86
fd2a94e7-1277-4d65-9353-e1358967a1a5	da4451ba-ef0c-4a4e-807a-2c8e65c384bd
2681b2de-8f1b-4cb9-b586-177cefeae7b6	db17dfd8-2561-4dd5-9454-14fd88ac14c1
cff89f03-d936-406b-9d0f-08a2ebfb6de6	db4e65b4-0704-4db4-b555-f228d360583b
b3a463b7-7eea-4c94-bd76-6d6aff2a396b	dc325aa2-bb1f-4d15-b680-9c0e9cc3e717
23392118-15e9-4f9b-9358-97201c8f5638	dc49ae48-2556-4111-80af-efc5d51f7258
4eae78ad-7b17-4758-828f-56234dba9172	dd5c6409-8505-4c8d-bc8b-ee19dc0318b5
ff938aad-ffa0-483f-90c8-dd3d4ee85f7f	ddc7f127-dadb-4051-9197-45a2e405f9bd
10cb7d94-377b-46e9-b5b9-22ce9823278b	ddf87495-5c67-421d-995c-efa95ab19867
4ff88f15-d987-4580-a137-e35ff46bb306	ddfb0cc4-3741-40f2-81bc-9f8774562f9b
789de4f4-febc-4abf-a62f-fdee1fa79375	de1a7eae-aa9b-405d-a89b-78893b16fe53
6d817caf-6be6-4b2a-8f9e-d41552f3a120	de37299b-0bad-4afd-99aa-6b52305977c7
fc4d6dd1-27eb-4cf3-994f-c82462762dab	de62f994-662b-4be3-8b78-d9ee7b537b39
7569870a-3b9f-46af-8145-bb8aedc2bd64	deaaf276-8d55-4f96-8215-db72771e0422
c228ab5a-5c1a-4e0c-bd17-fdb0a573eef2	deb994a7-0cab-48f3-9d8a-94641058a7c8
5bc5f80a-2d8b-4b36-817f-f5345cb413f2	df04d51c-9360-4653-b0b0-286b72e4d1ed
eeaea440-b761-4b1a-917a-509fa198941a	e03786c2-a7a6-4aba-9d0b-ed11c2595a0c
2021f00d-5101-489e-9b4b-3e9c53341425	e08db421-35ef-4253-843e-e4db77c79187
012a6618-8ffe-4172-9163-4f5a9da9b736	e09078e1-0774-4baa-a8a8-4dc035837ca2
3abf0dde-5cff-428a-b055-853c5c5ec6ed	e14a810d-ee87-46a8-8c17-41e7a9736838
e5ac4f87-cc73-4d1c-8803-2fa08eb04db2	e15e953c-5ffd-4417-9d68-db7ef4581eaf
91f70cc1-bbba-4ad1-b5b0-edd77cdcbed4	e1ba6098-aac1-457f-9a45-50ae42fc056c
e99ef70d-7e39-4bd1-9a0e-ab8f0d42c43d	e3445145-c95e-4008-8236-91b7f2bed1a8
2a9efc07-9f55-4619-9b58-fb644bef29f9	e359677f-257b-40ef-aac9-5f6a854d6aec
8e6de244-b1af-4e84-abef-a6bcd215d9b7	e371181f-148f-44c1-baa4-561ec145d3cc
92c3186c-a0f6-4551-949d-e123e39e2ad4	e4f2977a-3a29-43f9-91b5-c187389d1601
32419571-eef5-44cc-a1a8-6da1971fbf8c	e5bc7639-5011-4227-92c5-bd6efba5ffe4
f5c8dc9a-927d-4f1f-8b09-df20e3ff4717	e5e8beee-e092-4d10-9698-6ffae7e9deef
bc92db7b-a983-4f5e-aecd-c2cf475b0616	e676d5d6-cddf-4a9a-bd5b-9e5e174c144b
4a63b0ed-14aa-42d3-b93a-a3db7334aa40	e77d1a78-34e4-4956-abd8-dc94878a0356
920a8cfe-2328-48b5-9612-505f39885b17	e7f12f2b-3808-4ef9-ac66-68e9daea4dfb
a4cea97e-e5fa-48a9-bbcb-e4026aff4350	e81465e7-396f-4ed5-9204-d94dfaffec0c
68ec6137-f1ca-49fe-b00d-ef8a38add780	e89da794-4690-47f9-9170-092c995b10cf
216ea119-b011-415e-a004-145bb94d99d9	e9bc2fb2-91d6-47bd-9040-60efd27504b8
9efcac2f-1b10-47b3-8d5f-eda68b30ac88	ea5e7cf9-36d0-4856-b3ad-960996da7a26
2a9e22b5-1108-4d0e-bcc0-0f50aff8b77a	eb7d1b1d-d4d5-47cd-bea5-0377337f4ed0
71d2f6fe-a932-40bf-99e8-2c87caeccd0a	ebc80f2c-98a2-442d-b7ce-62c2a2494847
b1d001dd-ff97-4f46-8109-8ed40f496950	ebd999e8-efa4-4942-86f2-75ef8ec34adf
569fa853-547b-47e5-b839-59d56373da5e	ec5a67b1-9f02-4160-8dd9-91dbea4a3917
e90df30c-795a-4a45-9369-b8b3ed8c8dbc	ecb0cd5f-73ef-482f-bffc-061239825b81
13285fc4-3938-4d63-97ea-df8a4ec6dfdb	ed1b0512-1288-430d-94a5-b5a1aa5bef93
5a08ebf3-f8c2-40fb-a23b-9db62f11f3c0	ed2d727c-1139-4811-b033-72d57e632933
cb1cb69c-1ab3-4f90-a428-cd6810b18bbb	ed519467-c660-4f6b-a2a3-e4278088ad8d
a56c7e2a-6b47-4b0c-b459-89758259f85c	edcef72d-2ac2-49e7-a2cd-9aaf4adcfd16
29bc4c1e-9276-4346-880c-50926dd39434	ee1972a3-023c-435c-ad28-935030623679
2534becb-e43e-49c9-8ce1-24ae99b3a6db	ee521e22-dc6e-4ec1-a30c-7d490de20549
ab09a025-1a37-4c97-80c8-275ca270841f	ee8f546c-6944-4c1c-bb6d-8cc3e0d0a74f
97b13ef4-4954-4a4a-875d-ee56a4e70f68	ef599372-0a73-4cd4-bbb0-ca044070c8cb
f62093b1-74ba-4c91-905f-a147df5fcdf2	efa0bc73-c8c0-4d88-9c2b-905aab7ab0ec
acc851b9-d695-4716-af45-13e1d1bd3575	efca52ff-3d7d-404b-9952-bdc1a1544b80
9a1b3e9d-df84-4aac-97d3-0349623d66b4	efe95201-2bac-4778-88fe-f3a4dedc5110
663f932c-8c78-4fc5-a203-33d17aa2f4ce	f00b1571-dc95-42e0-95d2-c0047fe5bf29
e770b6a1-2185-418e-9c11-3f755fa60972	f0986773-dabc-4e43-8048-e7273318cdd3
37de9676-d9e2-495d-b96b-00d8cfc4be84	f0b327e6-d5bb-4539-988f-e88ed1b5b9b5
45c2594e-32b8-4304-a42d-6e38a0687db1	f0e2b0cb-f797-4e44-b155-9f2304b94f02
739d8fc2-71a3-4037-a883-e82a6006c2f7	f1870bd7-da4b-488e-9c2a-0a0dd43f077f
61c028bf-10c9-4ec8-8c28-c15297cb0f09	f1bb6d4d-f0a4-4184-a3c0-909813ca6e6f
f19485e0-eb2f-4798-b301-900a9988a8e2	f200b0b4-c884-4cc0-9991-1fda7d2ef38c
ff7a52c7-55d7-4773-b668-0ccacd54d8f4	f2daa157-e2ce-450a-8996-1384461ee3c9
1401eaaa-6ca6-45e2-86c3-67712719d392	f331b3c1-cdd5-407a-b3c7-48dd8ec9f7b3
219daa15-f6e7-41d3-8342-76ed7f73d5c8	f390357c-17a5-4c0a-925b-d96101d0e295
0d22a198-f32e-4255-a7f5-5e749991bd64	f3a3a356-8a5d-4955-9189-c13296302799
7e110e9f-c3ad-48cf-b0ae-4ddec3d2ebd1	f3e050b7-a228-46ab-bc3d-149846600f3a
f8b5df76-64db-49ea-ab56-f1e9869e38cd	f3f44e35-4004-40a3-9f6b-26d649d8924a
04e55c79-6cac-4630-910f-9290c069dff9	f613e7f3-3c3b-410e-b457-1897631ac45b
3480af34-7478-42bf-ae67-13541bba97df	f680a07a-b19f-4e2a-ab6a-0ffb6bbf02b5
213a78c9-5ba1-4d2a-b68b-1e45d4339548	f84ea129-009b-4b15-8f98-c0c188c60856
0a93f1ae-2a1c-48eb-8c89-e6f9e5199532	f8bc8e12-4951-49bc-b4b0-9991abe89c79
755d2ad3-3df8-41ab-8331-20a63cb2d203	f9146256-8f16-463d-8ae6-56d4b16e1e0a
258ddae6-b06e-4f81-9fa1-1e8453203bb4	f915a144-ba95-4a6f-81da-9378e917baca
f73800dc-4cc7-44e8-b128-a12344b8dd81	f9add1f2-6f44-44f4-8980-9b0047b37564
9fd575fa-844f-439a-8c39-6e74c6436e21	f9f58f68-adca-4f37-a612-3537921acf1a
3c2f3c62-9cfe-4666-b87a-3bd3da241b82	fa741c13-4f7a-4a46-b2ee-8e7fcc024cf9
d4bfbef6-7779-4de2-883e-9556f10825aa	fabdf469-0631-4a32-8223-fdc03eba0bae
89959049-7cdb-4970-b726-469c0f2d12f8	fb030673-c012-46a7-8aa6-ae75ebafcf2a
4244d2e7-9b74-445f-a7dc-a05d8ece6bc6	fc1f40ab-7de4-4d47-885f-c89a1401b513
9b988c3c-5a1e-45b9-b8eb-eaff2f818ae9	fc496ca0-80a5-4e98-9b4c-d92f11c35da1
dd6652c2-8079-400e-ad1f-16c2a0963585	fcf007ae-fd29-4139-892f-0c70bc12693f
a187b76d-500a-4578-b627-8988a09f18d3	fd2d7f03-2f17-4b2a-b4f8-17084e89955e
6b97cb38-771f-4d62-9873-bd9f82d6c1d6	fd7a773e-bae6-4877-ada5-6f65e1b4c52a
8ed895b6-74d9-40de-8658-a87c96388421	fe277e73-3aa3-47bd-8c54-3d871a01790a
8bfe4636-0f54-4073-98c6-f30d18f47b00	ff9ab240-4099-4cd7-a53d-f28d9c1904ff
fb83b2f1-17d1-4732-89a1-cfad12a17530	ffaf7e2d-738f-45f0-8049-65c225c2b431
